# Evaluation of a novel respiratory virus inactivating buffer for parallel RT-qPCR and quick antigen testing

**DOI:** 10.1101/2024.03.06.24303861

**Authors:** Sigrid Deprez, Sophia Steyaert, Mikhail Claeys, Ludwig Verhasselt, Jo Vandesompele

## Abstract

Since the COVID-19 pandemic, many hospitals implemented a dual testing procedure for SARS-CoV-2 to assess the infection risk of an admitted patient. To allow for a short turn-around time, rapid antigen (Ag) testing via lateral flow tests (LFT) is combined with nucleic acid amplification testing (NAAT), requiring two nasopharyngeal swab collections. In this study, a novel, universal pathogen inactivation buffer (DNA/RNA Defend Pro (DRDP)) was evaluated for SARS-CoV-2 inactivation and simultaneous Ag and DNA/RNA stabilization.

In an emergency department setting of a General Hospital in Ghent (Belgium), patients were tested for SARS-CoV-2, whereby a LFT for Ag detection (Abbott Panbio COVID-19 Ag Rapid Test) was performed in combination with sample collection for NAAT (Abbott Alinity m). Left-over buffers from LFT were diluted in DRDP to evaluate LFT and NAAT results after dilution. Thirty-six patients were included in the data analysis.

Twenty-three diagnostic LFT results were available in the laboratory information system of which all corresponded with results after dilution with DRDP. When correlating NAAT results, seven out of eight positive test results were in agreement, compared to twenty-three out of twenty-five negative results. For thirty-four out of thirty-six samples, LFT and NAAT after dilution with DRDP yielded the same conclusion. Additionally, RNA stability in DRDP was demonstrated when stored for three days at room temperature. At the extreme, a sample stored in the DRDP buffer for 53 days at room temperature was still very positive (Cq 21.95).

We demonstrated that, for the first time, a novel collection buffer could inactivate a pathogen (SARS-CoV-2) while also preserving antigen (for rapid antigen testing) and RNA (for molecular testing). This novel buffer holds promise for a single specimen to be used for both antigen and molecular testing in a safe working environment.
