## Supplementary Data File 1 for "Evaluation of a novel respiratory virus inactivating buffer for parallel RT-qPCR and quick antigen testing"

### Sheet: Results
	Rapid antigen test			Nucleic Acid Amplification Test
Sample	Result Diagnostic Panbio	Approximate left-over volume (µL)	Result DRDP	Result NAAT SARS-CoV-2 InActiv Blue (Cq)	Interpretation NAAT SARS-CoV-2 InActiv Blue (Cq)	Result NAAT Influenza (Cq)	Approximate dilution factor	Result NAAT SARS-CoV-2 DRDP (Cq)	Interpretation NAAT SARS-CoV-2 DRDP (Cq)	Delta Cq IAB- DRDP	Result NAAT SARS-CoV-2 DRDP reanalysis (Cq)	Interpretation NAAT DRDP reanalysis (Cq)	Result NAAT Influenza DRDP reanalysis (Cq)	Delta Cq DRDP - DRDP reanalysis	Delta Cq Influenza
1	Negative	50	Negative	N.A.	Negative		87.5	N.A.	Negative
2	Negative (EPD)	100	Weak positive	21.65	Positive		43.75	24.81	Positive	3.16	25.2	Weak positive		0.39
3	Negative	50	Negative	N.A.	Negative		87.5	N.A.	Negative
4	No Data	75	Negative	N.A.	Negative	FluB 28.35	58.3333	N.A.	Negative				FluB 30.63		2.28
5	No Data	55	Negative	N.A.	Negative	FluA 14.24	79.5455	N.A.	Negative				FluA 24.80		10.56
6	Negative	100	Negative	N.A.	Negative		43.75	N.A.	Negative
7	Positive	105	Positive	11.28	Very strong positive		41.6667	16.06	Strong positive	4.78	16.53	Strong positive		0.47
8	No Data	70	Negative	No Data	No Data		62.5	N.A.	Negative
9	Negative	100	Negative	N.A.	Negative	FluA 26.45	43.75	N.A.	Negative				FluA 28.75		2.3
10	Negative	150	Negative	N.A.	Negative		29.1667	N.A.	Negative
11	Negative	75	Negative	N.A.	Negative		58.3333	N.A.	Negative
12	Negative	75	Negative	N.A.	Negative		58.3333	N.A.	Negative
13	No Data	160	Negative	N.A.	Negative	FluA 31.16	27.3437	N.A.	Negative				FluA 36.41		5.25
14	No Data	200	Weak positive	12.59	Strong positive		21.875	33.23	Weak positive	20.64	33.9	Weak positive		0.67
15	Negative	120	Negative	N.A.	Negative	FluA 14.72	36.4583	N.A.	Negative				FluA 29.80		15.08
16	Negative	120	Negative	N.A.	Negative		36.4583	N.A.	Negative
17	Positive	130	Positive	N.A.	Negative		33.6538	38.26	Weak positive		No reanalysis
18	Negative (no LIS data)	50	Negative	23.31	Positive		87.5	26.59	Weak positive	3.28	No reanalysis
19	No Data	60	Negative	N.A.	Negative		72.9167	N.A.	Negative
20	No Data	70	Negative	N.A.	Negative		62.5	N.A.	Negative
21	No Data	50	Negative	N.A.	Negative		87.5	N.A.	Negative
22	Negative	70	Negative	N.A.	Negative		62.5	N.A.	Negative
23	Negative	70	Negative	N.A.	Negative		62.5	N.A.	Negative
24	Negative	200	Negative	N.A.	Negative		21.875	N.A.	Negative
25	No Data	50	Negative	N.A.	Negative	FluA 20.32	87.5	N.A.	Negative				FluA 22.72		2.4
26	Negative	100	Negative	N.A.	Negative		43.75	N.A.	Negative
27	No Data	40	Negative	N.A.	Negative		109.375	N.A.	Negative
28	Negative	50	Negative	N.A.	Negative		87.5	N.A.	Negative
29	Positive	90	Positive	13.37	Strong positive		48.6111	14.7	Strong positive	1.33	No reanalysis
30	Positive	100	Positive	12.99	Strong positive		43.75	18.61	Positive	5.62	No reanalysis
31	Positive	100	Positive	No Data	No Data		43.75	21.95	Positive
32	Negative	50	Negative	N.A.	Negative		105	37.47	Weak positive		36.18	Weak positive		-1.29
33	Positive	120	Positive	No Data	No Data		43.75	20.7	Positive		21.08	Positive		0.38
34	Negative	150	Negative	17.69	Strong positive		29.1667	N.A.	Negative
35	No Data	50	Negative	N.A.	Negative		87.5	N.A.	Negative
36	Positive	50	Positive	15.89	Strong positive		105	17.44	Strong positive	1.55	18.26	Strong positive		0.82
							SARS-CoV-2
	median	75				average dilution	49.9809		median Delta Cq	3.28				0.43
	range	40 - 200					Influenza A		mean Delta Cq	5.76571				0.24
						average dilution	49.7109
							Influenza B
						average dilution	58.3333
